# Metabolome-wide association study on *ABCA7* demonstrates a role for ceramide metabolism in impaired cognitive performance and Alzheimer’s disease

**DOI:** 10.1101/2021.04.06.21254991

**Authors:** Abbas Dehghan, Rui Pinto, Ibrahim Karaman, Jian Huang, Brenan R Durainayagam, Sonia Liggi, Luke Whiley, Rima Mustafa, Miia Kivipelto, Alina Solomon, Tiia Ngandu, Takahisa Kanekiyo, Tomonori Aikawa, Elena Chekmeneva, Stephane Camuzeaux, Matthew R. Lewis, Manuja R Kaluarachchi, Mohsen Ghanbari, M Arfan Ikram, Elaine Holmes, Ioanna Tzoulaki, Paul M. Matthews, Julian L. Griffin, Paul Elliott

**Author notes:** **Corresponding author:** Professor Paul Elliott, MRC-HPA Centre for Environment and Health, Department of Epidemiology and Biostatistics, School of Public Health, Imperial College of Science Technology and Medicine, London W2 1PG, United Kingdom, Abbas Dehghan MD PhD, Department of Epidemiology & Biostatistics, School of Public Health, Imperial College of Science Technology and Medicine, London W2 1PG, United Kingdom. **Competing interests** PMM has received consultancy fees from Biogen, Roche, Celgene and Ipsen Pharmaceuticals. He has received honoraria or speakers’ fees from Novartis, Biogen, Neurodiem and Medscape and has received research or educational funds from Biogen, Novartis and GlaxoSmithKline.

## Abstract

Genome-wide association studies (GWAS) have identified genetic loci associated with risk of Alzheimer’s disease (AD), but underlying mechanisms are largely unknown. We conducted a metabolome-wide association study (MWAS) of AD-associated loci from GWAS using untargeted metabolic profiling (metabolomics) by ultra-performance liquid chromatography-mass spectrometry (UPLC-MS). We identified an association of lactosylceramides (LacCer) with AD-related single nucleotide polymorphisms (SNPs) in *ABCA7* (*P* = 5.0x 10^−5^ to 1.3 x 10^−44^). We show that plasma LacCer concentrations are associated with cognitive performance in humans and concentrations of sphingomyelins, ceramides, and hexose-ceramides were altered in brain tissue from *ABCA7* knock out mice, compared to wild type (WT) (*P* =0.049 to 1.4 x10^−5^). We then used Mendelian randomisation to show that the association of LacCer with AD risk is potentially causal. Our work suggests that risk for AD arising from functional variations in *ABCA7* are mediated at least in part through ceramides. Modulation of their metabolism or downstream signalling may offer new therapeutic opportunities for AD.

---

In recent years, genome-wide association studies (GWAS) have robustly identified thousands of genetic loci for complex traits and disorders. Genetic loci have been used to identify pathways affected in early stages of disease and to differentiate potential causal pathways from pathological processes secondary to their chronic progression in diseases such as Alzheimer’s disease (AD). GWAS have so far identified 47 unique genetic loci for AD^1-3^. Mechanistic understanding of familial-early onset AD arising from variants in genes for amyloid precursor protein (*APP*), presenilin 1 (*PSEN1*) or presenilin 2 (*PSEN2*) has centred around the processing of *APP*, but for most other identified loci contributing to the much more common, sporadic, late onset form of the disease, the underlying pathway(s) mediating risk are less well understood or unknown.

Untargeted metabolomics allows the identification of metabolites and other small molecules in biological samples and provides an objective means to investigate the metabolic consequences of differences in genetic background, endogenous physiological processes and exogenous (environmental) exposures on disease risk{Lotta, 2016 #10;Wittemans, 2019 #11;Tzoulaki, 2019 #13;Holmes, 2008 #14;Illig, 2010 #15}. For AD, metabolomics has been applied most commonly to patient cohorts in small, underpowered studies with typically fewer than 200 cases. Recently, larger studies have found associations between abnormalities in bile acids and AD or mild cognitive impairment (MCI)^9^ and an association between d18:1/24:1 dihexosyl-ceramide and *ABCA7* was reported based on study of 1954 ethnically Chinese individuals^10^.

We conducted a metabolome-wide genetic association study (MWAS) for two epidemiologic cohorts – the Airwave Health Monitoring Study (Airwave)^11^ and the Rotterdam Study (RS)^12^ using ultra-performance liquid chromatography-mass spectrometry (UPLC-MS) and genetic variants identified in prior AD GWAS studies^1-3^. We then tested for associations of the identified metabolites with cognitive measures in Airwave and for participants in the Finnish Geriatric Intervention Study to Prevent Cognitive Impairment and Disability (FINGER)^13^, a clinical trial of lifestyle interventions to prevent or delay dementia among an elderly cohort. We also performed a target lipidomic profile of ceramides and metabolically related molecules in brain tissue from the *Abca7* knockout (KO) mouse^14^. Finally, we applied Mendelian randomisation^15^ to assess potential causal roles of the identified metabolites in determining later life cognitive decline and the risk of AD.
