## Supplementary tables for "Metabolome-wide association study on *ABCA7* demonstrates a role for ceramide metabolism in impaired cognitive performance and Alzheimer’s disease"

### Sheet: ABCA7 associated features
Supplementary Table 2 - MWAS on 10 ABCA7 SNPs using untargeted MS platforms (PLNEG, PLPOS, PHPOS) as well as Metabolon
rs number	Coded risk allele (alternative)	Metabolite annotation	Metabolite abbreviation	LC-MS platform	Median m/z	Median retention time (minutes)	P-value	Regression coefficient	Significance threshold	Level of annotation	Database record ID	Ion type
rs111278892	G (C)	Glycocholic acid	Glycocholic acid	PHPOS	412.285	2.972	5.17502e-05	-0.168607	0.000101385	2	CHEBI:17687	fragment; [M-3H2O+H]+
rs3752246	G (C)	LacCer(d18:1/16:0)	LacCer(d18:1/16:0)	PLNEG	961.595	5.8305	9.50354e-08	-0.201661	6.17106e-05	1	CHEBI:84758	[M+3+H2PO4]-
rs3752246	G (C)	LacCer(d18:1/16:0)	LacCer(d18:1/16:0)	PLNEG	959.59	5.8305	1.06793e-07	-0.200697	6.17106e-05	1	CHEBI:84758	[M+1+H2PO4]-
rs3752246	G (C)	LacCer(d18:1/16:0)	LacCer(d18:1/16:0)	PLNEG	960.593	5.8305	1.08231e-07	-0.200621	6.17106e-05	1	CHEBI:84758	[M+2+H2PO4]-
rs3752246	G (C)	LacCer(d18:1/16:0)	LacCer(d18:1/16:0)	PLNEG	958.587	5.8305	1.39019e-07	-0.198901	6.17106e-05	1	CHEBI:84758	[M+H2PO4]-
rs3764642	G (A)	LacCer(d18:1/16:0)	LacCer(d18:1/16:0)	PLNEG	958.587	5.8305	4.93644e-07	-0.149441	6.65268e-05	1	CHEBI:84758	[M+H2PO4]-
rs3764642	G (A)	LacCer(d18:1/16:0)	LacCer(d18:1/16:0)	PLNEG	961.595	5.8305	5.82889e-07	-0.148608	6.65268e-05	1	CHEBI:84758	[M+3+H2PO4]-
rs3764642	G (A)	LacCer(d18:1/16:0)	LacCer(d18:1/16:0)	PLNEG	960.593	5.8305	6.10169e-07	-0.148235	6.65268e-05	1	CHEBI:84758	[M+2+H2PO4]-
rs3764642	G (A)	LacCer(d18:1/16:0)	LacCer(d18:1/16:0)	PLNEG	959.59	5.8305	6.2329e-07	-0.148102	6.65268e-05	1	CHEBI:84758	[M+1+H2PO4]-
rs3752246	G (C)	LacCer(d18:1/16:0)	LacCer(d18:1/16:0)	PLNEG	860.61	5.8308	5.81841e-09	-0.219568	6.17106e-05	1	CHEBI:84758	[M-H]-
rs3764642	G (A)	LacCer(d18:1/16:0)	LacCer(d18:1/16:0)	PLNEG	860.61	5.8308	1.30055e-07	-0.156708	6.65268e-05	1	CHEBI:84758	[M-H]-
rs75864702	A (T)	LacCer(d18:1/16:0)	LacCer(d18:1/16:0)	PLNEG	860.61	5.8308	3.70876e-06	-0.139203	6.52303e-05	1	CHEBI:84758	[M-H]-
rs4147909	C (T)	LacCer(d18:1/16:0)	LacCer(d18:1/16:0)	PLNEG	860.61	5.8308	1.45468e-05	-0.147692	6.17646e-05	1	CHEBI:84758	[M-H]-
rs3752246	G (C)	LacCer(d18:1/16:0)	LacCer(d18:1/16:0)	PLPOS	920.684	5.8293	2.53617e-07	-0.192769	5.38205e-05	1	CHEBI:84758	[M+CH3COOH+H]+
rs3764642	G (A)	LacCer(d18:1/16:0)	LacCer(d18:1/16:0)	PLPOS	920.684	5.8293	4.96629e-07	-0.148267	6.32669e-05	1	CHEBI:84758	[M+CH3COOH+H]+
rs75864702	A (T)	LacCer(d18:1/16:0)	LacCer(d18:1/16:0)	PLPOS	920.684	5.8293	2.23363e-05	-0.126878	5.67357e-05	1	CHEBI:84758	[M+CH3COOH+H]+
rs4147909	C (T)	LacCer(d18:1/16:0)	LacCer(d18:1/16:0)	PLPOS	920.684	5.8293	2.38423e-05	-0.143	5.83957e-05	1	CHEBI:84758	[M+CH3COOH+H]+
rs3752246	G (C)	LacCer(d18:1/16:0)	LacCer(d18:1/16:0)	PLPOS	885.615	5.831	5.19274e-07	-0.186908	5.38205e-05	1	CHEBI:84758	[M+1+Na]+
rs3752246	G (C)	LacCer(d18:1/16:0)	LacCer(d18:1/16:0)	PLPOS	844.619	5.831	5.74564e-06	-0.168842	5.38205e-05	1	CHEBI:84758	[M+H-H2O]+
rs3764642	G (A)	LacCer(d18:1/16:0)	LacCer(d18:1/16:0)	PLPOS	885.615	5.831	6.57341e-06	-0.132413	6.32669e-05	1	CHEBI:84758	[M+1+Na]+
rs75864702	A (T)	LacCer(d18:1/16:0)	LacCer(d18:1/16:0)	PLPOS	885.615	5.831	1.20649e-05	-0.130381	5.67357e-05	1	CHEBI:84758	[M+1+Na]+
rs75864702	A (T)	LacCer(d18:1/16:0)	LacCer(d18:1/16:0)	PLPOS	844.619	5.831	1.27044e-05	-0.12994	5.67357e-05	1	CHEBI:84758	[M+H-H2O]+
rs3764642	G (A)	LacCer(d18:1/16:0)	LacCer(d18:1/16:0)	PLPOS	844.619	5.831	1.87718e-05	-0.125636	6.32669e-05	1	CHEBI:84758	[M+H-H2O]+
rs3752246	G (C)	LacCer(d18:1/16:0)	LacCer(d18:1/16:0)	PLPOS	884.613	5.8311	8.95082e-07	-0.183277	5.38205e-05	1	CHEBI:84758	[M+Na]+
rs3752246	G (C)	LacCer(d18:1/16:0)	LacCer(d18:1/16:0)	PLPOS	1004.57	5.8311	2.35387e-06	-0.177737	5.38205e-05	1	CHEBI:84758	[M+H2PO4+2Na]+
rs3764642	G (A)	LacCer(d18:1/16:0)	LacCer(d18:1/16:0)	PLPOS	1004.57	5.8311	3.54832e-06	-0.137652	6.32669e-05	1	CHEBI:84758	[M+H2PO4+2Na]+
rs3764642	G (A)	LacCer(d18:1/16:0)	LacCer(d18:1/16:0)	PLPOS	884.613	5.8311	6.58062e-06	-0.132612	6.32669e-05	1	CHEBI:84758	[M+Na]+
rs75864702	A (T)	LacCer(d18:1/16:0)	LacCer(d18:1/16:0)	PLPOS	884.613	5.8311	6.68199e-06	-0.134363	5.67357e-05	1	CHEBI:84758	[M+Na]+
rs3752246	G (C)	LacCer(d18:1/16:0)	LacCer(d18:1/16:0)	PLPOS	845.622	5.8311	9.52166e-06	-0.164805	5.38205e-05	1	CHEBI:84758	[M+1+H-H2O]+
rs75864702	A (T)	LacCer(d18:1/16:0)	LacCer(d18:1/16:0)	PLPOS	845.622	5.8311	1.08074e-05	-0.130952	5.67357e-05	1	CHEBI:84758	[M+1+H-H2O]+
rs3764642	G (A)	LacCer(d18:1/16:0)	LacCer(d18:1/16:0)	PLPOS	845.622	5.8311	1.82187e-05	-0.125799	6.32669e-05	1	CHEBI:84758	[M+1+H-H2O]+
rs3752246	G (C)	LacCer(d18:1/16:0)	LacCer(d18:1/16:0)	PLPOS	846.625	5.8317	9.45173e-06	-0.165069	5.38205e-05	1	CHEBI:84758	[M+2+H-H2O]+
rs75864702	A (T)	LacCer(d18:1/16:0)	LacCer(d18:1/16:0)	PLPOS	846.625	5.8317	3.44123e-05	-0.123586	5.67357e-05	1	CHEBI:84758	[M+2+H-H2O]+
rs3752246	G (C)	LacCer(d18:1/22:0)	LacCer(d18:1/22:0)	PLNEG	1043.68	7.8568	4.2047e-05	-0.153279	6.17106e-05	1	CHEBI:62109	[M+1+H2PO4]-
rs3752246	G (C)	LacCer(d18:1/24:0)	LacCer(d18:1/24:0)	PLNEG	1070.71	8.4429	2.40117e-07	-0.194637	6.17106e-05	1	CHEBI:84764	[M+H2PO4]-
rs3752246	G (C)	LacCer(d18:1/24:0)	LacCer(d18:1/24:0)	PLNEG	1071.71	8.4429	2.88266e-07	-0.193363	6.17106e-05	1	CHEBI:84764	[M+1+H2PO4]-
rs3752246	G (C)	LacCer(d18:1/24:1)	LacCer(d18:1/24:1)	PLNEG	970.718	7.8397	2.27752e-42	-0.509359	6.17106e-05	1	CHEBI:84765	[M-H]-
rs3764642	G (A)	LacCer(d18:1/24:1)	LacCer(d18:1/24:1)	PLNEG	970.718	7.8397	9.1167e-20	-0.270032	6.65268e-05	1	CHEBI:84765	[M-H]-
rs75864702	A (T)	LacCer(d18:1/24:1)	LacCer(d18:1/24:1)	PLNEG	970.718	7.8397	7.47185e-19	-0.266632	6.52303e-05	1	CHEBI:84765	[M-H]-
rs4147909	C (T)	LacCer(d18:1/24:1)	LacCer(d18:1/24:1)	PLNEG	970.718	7.8397	1.04044e-14	-0.263759	6.17646e-05	1	CHEBI:84765	[M-H]-
rs12151021	A (G)	LacCer(d18:1/24:1)	LacCer(d18:1/24:1)	PLNEG	970.718	7.8397	2.56455e-13	-0.228994	6.50625e-05	1	CHEBI:84765	[M-H]-
rs4147910	G (A)	LacCer(d18:1/24:1)	LacCer(d18:1/24:1)	PLNEG	970.718	7.8397	2.87966e-13	-0.34868	6.18761e-05	1	CHEBI:84765	[M-H]-
rs3795065	C (T)	LacCer(d18:1/24:1)	LacCer(d18:1/24:1)	PLNEG	970.718	7.8397	1.45592e-07	-0.162926	6.37485e-05	1	CHEBI:84765	[M-H]-
rs8100672	T (C)	LacCer(d18:1/24:1)	LacCer(d18:1/24:1)	PLNEG	970.718	7.8397	2.18279e-06	-0.165498	6.08623e-05	1	CHEBI:84765	[M-H]-
rs3752246	G (C)	LacCer(d18:1/24:1)	LacCer(d18:1/24:1)	PLNEG	971.721	7.8399	3.60696e-41	-0.502001	6.17106e-05	1	CHEBI:84765	[M+1-H]-
rs3764642	G (A)	LacCer(d18:1/24:1)	LacCer(d18:1/24:1)	PLNEG	971.721	7.8399	8.51427e-20	-0.27022	6.65268e-05	1	CHEBI:84765	[M+1-H]-
rs75864702	A (T)	LacCer(d18:1/24:1)	LacCer(d18:1/24:1)	PLNEG	971.721	7.8399	1.86485e-18	-0.263571	6.52303e-05	1	CHEBI:84765	[M+1-H]-
rs4147909	C (T)	LacCer(d18:1/24:1)	LacCer(d18:1/24:1)	PLNEG	971.721	7.8399	4.54868e-15	-0.267253	6.17646e-05	1	CHEBI:84765	[M+1-H]-
rs12151021	A (G)	LacCer(d18:1/24:1)	LacCer(d18:1/24:1)	PLNEG	971.721	7.8399	2.8671e-14	-0.237903	6.50625e-05	1	CHEBI:84765	[M+1-H]-
rs4147910	G (A)	LacCer(d18:1/24:1)	LacCer(d18:1/24:1)	PLNEG	971.721	7.8399	1.79724e-12	-0.336798	6.18761e-05	1	CHEBI:84765	[M+1-H]-
rs3795065	C (T)	LacCer(d18:1/24:1)	LacCer(d18:1/24:1)	PLNEG	971.721	7.8399	9.25841e-08	-0.165454	6.37485e-05	1	CHEBI:84765	[M+1-H]-
rs8100672	T (C)	LacCer(d18:1/24:1)	LacCer(d18:1/24:1)	PLNEG	971.721	7.8399	2.07073e-05	-0.148821	6.08623e-05	1	CHEBI:84765	[M+1-H]-
rs3752246	G (C)	LacCer(d18:1/24:1)	LacCer(d18:1/24:1)	PLNEG	1068.7	7.84	1.30319e-44	-0.521081	6.17106e-05	1	CHEBI:84765	[M+H2PO4]-
rs3752246	G (C)	LacCer(d18:1/24:1)	LacCer(d18:1/24:1)	PLNEG	1069.7	7.84	5.47109e-44	-0.517143	6.17106e-05	1	CHEBI:84765	[M+1+H2PO4]-
rs75864702	A (T)	LacCer(d18:1/24:1)	LacCer(d18:1/24:1)	PLNEG	1068.7	7.84	2.89044e-20	-0.27628	6.52303e-05	1	CHEBI:84765	[M+H2PO4]-
rs3764642	G (A)	LacCer(d18:1/24:1)	LacCer(d18:1/24:1)	PLNEG	1068.7	7.84	4.02678e-20	-0.271766	6.65268e-05	1	CHEBI:84765	[M+H2PO4]-
rs3764642	G (A)	LacCer(d18:1/24:1)	LacCer(d18:1/24:1)	PLNEG	1069.7	7.84	4.42386e-20	-0.271324	6.65268e-05	1	CHEBI:84765	[M+1+H2PO4]-
rs75864702	A (T)	LacCer(d18:1/24:1)	LacCer(d18:1/24:1)	PLNEG	1069.7	7.84	2.58076e-19	-0.26913	6.52303e-05	1	CHEBI:84765	[M+1+H2PO4]-
rs4147909	C (T)	LacCer(d18:1/24:1)	LacCer(d18:1/24:1)	PLNEG	1068.7	7.84	7.99653e-17	-0.28297	6.17646e-05	1	CHEBI:84765	[M+H2PO4]-
rs4147909	C (T)	LacCer(d18:1/24:1)	LacCer(d18:1/24:1)	PLNEG	1069.7	7.84	2.13825e-16	-0.27889	6.17646e-05	1	CHEBI:84765	[M+1+H2PO4]-
rs4147910	G (A)	LacCer(d18:1/24:1)	LacCer(d18:1/24:1)	PLNEG	1068.7	7.84	6.92121e-15	-0.370471	6.18761e-05	1	CHEBI:84765	[M+H2PO4]-
rs4147910	G (A)	LacCer(d18:1/24:1)	LacCer(d18:1/24:1)	PLNEG	1069.7	7.84	1.40687e-14	-0.366032	6.18761e-05	1	CHEBI:84765	[M+1+H2PO4]-
rs12151021	A (G)	LacCer(d18:1/24:1)	LacCer(d18:1/24:1)	PLNEG	1069.7	7.84	1.04474e-13	-0.231852	6.50625e-05	1	CHEBI:84765	[M+1+H2PO4]-
rs12151021	A (G)	LacCer(d18:1/24:1)	LacCer(d18:1/24:1)	PLNEG	1068.7	7.84	1.3999e-13	-0.230781	6.50625e-05	1	CHEBI:84765	[M+H2PO4]-
rs3795065	C (T)	LacCer(d18:1/24:1)	LacCer(d18:1/24:1)	PLNEG	1069.7	7.84	1.26072e-07	-0.163144	6.37485e-05	1	CHEBI:84765	[M+1+H2PO4]-
rs3795065	C (T)	LacCer(d18:1/24:1)	LacCer(d18:1/24:1)	PLNEG	1068.7	7.84	1.93263e-07	-0.160813	6.37485e-05	1	CHEBI:84765	[M+H2PO4]-
rs8100672	T (C)	LacCer(d18:1/24:1)	LacCer(d18:1/24:1)	PLNEG	1069.7	7.84	2.06704e-05	-0.14831	6.08623e-05	1	CHEBI:84765	[M+1+H2PO4]-
rs8100672	T (C)	LacCer(d18:1/24:1)	LacCer(d18:1/24:1)	PLNEG	1068.7	7.84	2.74627e-05	-0.146169	6.08623e-05	1	CHEBI:84765	[M+H2PO4]-
rs3752246	G (C)	LacCer(d18:1/24:1)	LacCer(d18:1/24:1)	PLPOS	994.721	7.8515	5.3805e-43	-0.507413	5.38205e-05	1	CHEBI:84765	[M+Na]+
rs75864702	A (T)	LacCer(d18:1/24:1)	LacCer(d18:1/24:1)	PLPOS	994.721	7.8515	2.04067e-19	-0.268796	5.67357e-05	1	CHEBI:84765	[M+Na]+
rs3764642	G (A)	LacCer(d18:1/24:1)	LacCer(d18:1/24:1)	PLPOS	994.721	7.8515	2.58284e-16	-0.241299	6.32669e-05	1	CHEBI:84765	[M+Na]+
rs4147909	C (T)	LacCer(d18:1/24:1)	LacCer(d18:1/24:1)	PLPOS	994.721	7.8515	6.25329e-16	-0.273101	5.83957e-05	1	CHEBI:84765	[M+Na]+
rs4147910	G (A)	LacCer(d18:1/24:1)	LacCer(d18:1/24:1)	PLPOS	994.721	7.8515	1.83579e-15	-0.374931	5.83212e-05	1	CHEBI:84765	[M+Na]+
rs12151021	A (G)	LacCer(d18:1/24:1)	LacCer(d18:1/24:1)	PLPOS	994.721	7.8515	3.29135e-14	-0.235302	6.08623e-05	1	CHEBI:84765	[M+Na]+
rs3795065	C (T)	LacCer(d18:1/24:1)	LacCer(d18:1/24:1)	PLPOS	994.721	7.8515	2.559e-06	-0.144073	5.55488e-05	1	CHEBI:84765	[M+Na]+
rs3752246	G (C)	LacCer(d42:3)	LacCer(d42:3)	PLNEG	1066.68	7.3646	3.26668e-28	-0.409238	6.17106e-05	2		[M+H2PO4]-
rs3752246	G (C)	LacCer(d42:3)	LacCer(d42:3)	PLNEG	1067.68	7.3646	7.04682e-28	-0.406646	6.17106e-05	2		[M+1+H2PO4]-
rs75864702	A (T)	LacCer(d42:3)	LacCer(d42:3)	PLNEG	1066.68	7.3646	2.86612e-15	-0.235133	6.52303e-05	2		[M+H2PO4]-
rs75864702	A (T)	LacCer(d42:3)	LacCer(d42:3)	PLNEG	1067.68	7.3646	2.71425e-14	-0.226696	6.52303e-05	2		[M+1+H2PO4]-
rs3764642	G (A)	LacCer(d42:3)	LacCer(d42:3)	PLNEG	1066.68	7.3646	6.46561e-14	-0.220596	6.65268e-05	2		[M+H2PO4]-
rs3764642	G (A)	LacCer(d42:3)	LacCer(d42:3)	PLNEG	1067.68	7.3646	7.14174e-14	-0.220177	6.65268e-05	2		[M+1+H2PO4]-
rs4147909	C (T)	LacCer(d42:3)	LacCer(d42:3)	PLNEG	1066.68	7.3646	1.70695e-12	-0.238166	6.17646e-05	2		[M+H2PO4]-
rs4147909	C (T)	LacCer(d42:3)	LacCer(d42:3)	PLNEG	1067.68	7.3646	3.63589e-12	-0.234584	6.17646e-05	2		[M+1+H2PO4]-
rs12151021	A (G)	LacCer(d42:3)	LacCer(d42:3)	PLNEG	1067.68	7.3646	3.74903e-09	-0.18275	6.50625e-05	2		[M+1+H2PO4]-
rs12151021	A (G)	LacCer(d42:3)	LacCer(d42:3)	PLNEG	1066.68	7.3646	9.17563e-09	-0.178175	6.50625e-05	2		[M+H2PO4]-
rs4147910	G (A)	LacCer(d42:3)	LacCer(d42:3)	PLNEG	1067.68	7.3646	1.49741e-08	-0.267901	6.18761e-05	2		[M+1+H2PO4]-
rs4147910	G (A)	LacCer(d42:3)	LacCer(d42:3)	PLNEG	1066.68	7.3646	1.98096e-08	-0.265682	6.18761e-05	2		[M+H2PO4]-
rs3795065	C (T)	LacCer(d42:3)	LacCer(d42:3)	PLNEG	1067.68	7.3646	2.9864e-05	-0.127996	6.37485e-05	2		[M+1+H2PO4]-
rs3795065	C (T)	LacCer(d42:3)	LacCer(d42:3)	PLNEG	1066.68	7.3646	5.01257e-05	-0.124368	6.37485e-05	2		[M+H2PO4]-
rs3752246	G (C)	NAPE(O-18:1/18:1/16:0) and/or NAPE(P-18:0/18:1/16:0)	NAPE1*	PLNEG	966.787	9.2838	3.09766e-05	-0.154914	6.17106e-05	3		[M-H]-
rs3752246	G (C)	NAPE(O-18:1/18:1/16:0) and/or NAPE(P-18:0/18:1/16:0)	NAPE1*	PLNEG	967.79	9.2844	5.33925e-05	-0.150326	6.17106e-05	3		[M+1-H]-
rs3752246	G (C)	NAPE(O-18:1/22:5/18:0) and/or NAPE(P-18:0/22:5/18:0)|NAPE(O-18:1/22:4/18:1) and/or NAPE(P-18:0/22:4/18:1)	NAPE2*#	PLNEG	1042.82	9.2376	2.01715e-11	-0.253769	6.17106e-05	3		[M-H]-
rs12151021	A (G)	NAPE(O-18:1/22:5/18:0) and/or NAPE(P-18:0/22:5/18:0)|NAPE(O-18:1/22:4/18:1) and/or NAPE(P-18:0/22:4/18:1)	NAPE2*#	PLNEG	1042.82	9.2376	2.84137e-06	-0.146948	6.50625e-05	3		[M-H]-
rs8100672	T (C)	NAPE(O-18:1/22:5/18:0) and/or NAPE(P-18:0/22:5/18:0)|NAPE(O-18:1/22:4/18:1) and/or NAPE(P-18:0/22:4/18:1)	NAPE2*#	PLNEG	1042.82	9.2376	1.48644e-05	-0.151323	6.08623e-05	3		[M-H]-
rs75864702	A (T)	NAPE(O-18:1/22:5/18:0) and/or NAPE(P-18:0/22:5/18:0)|NAPE(O-18:1/22:4/18:1) and/or NAPE(P-18:0/22:4/18:1)	NAPE2*#	PLNEG	1042.82	9.2376	4.66472e-05	-0.123132	6.52303e-05	3		[M-H]-
rs3764642	G (A)	NAPE(O-18:1/22:5/18:0) and/or NAPE(P-18:0/22:5/18:0)|NAPE(O-18:1/22:4/18:1) and/or NAPE(P-18:0/22:4/18:1)	NAPE2*#	PLNEG	1042.82	9.2376	5.12755e-05	-0.120924	6.65268e-05	3		[M-H]-
rs3752246	G (C)	NAPE(O-18:1/22:5/18:0) and/or NAPE(P-18:0/22:5/18:0)|NAPE(O-18:1/22:4/18:1) and/or NAPE(P-18:0/22:4/18:1)	NAPE2*#	PLNEG	1043.82	9.2598	8.77914e-09	-0.218335	6.17106e-05	3		[M+1-H]-
rs3752246	G (C)	NAPE(O-18:1/20:4/16:0) and/or NAPE(P-18:0/20:4/16:0)	NAPE3*	PLNEG	989.776	8.9248	6.33349e-06	-0.171418	6.17106e-05	3		[M+1-H]-
rs3752246	G (C)	NAPE(O-18:1/20:4/16:0) and/or NAPE(P-18:0/20:4/16:0)	NAPE3*	PLNEG	988.773	8.925	2.85928e-05	-0.159262	6.17106e-05	3		[M-H]-
rs3752246	G (C)	NAPE(O-18:1/20:4/18:0) and/or NAPE(P-18:0/20:4/18:0)	NAPE4*	PLNEG	1016.8	9.272	1.45975e-06	-0.183023	6.17106e-05	3		[M-H]-
rs3752246	G (C)	NAPE(O-18:1/20:4/18:0) and/or NAPE(P-18:0/20:4/18:0)	NAPE4*	PLNEG	1017.81	9.2731	4.40283e-06	-0.174536	6.17106e-05	3		[M+1-H]-
rs8100672	T (C)	NAPE(O-18:1/20:4/18:0) and/or NAPE(P-18:0/20:4/18:0)	NAPE4*	PLNEG	1017.81	9.2731	5.2779e-05	-0.141596	6.08623e-05	3		[M+1-H]-
rs3752246	G (C)	NAPE(O-18:1/20:4/18:0) and/or NAPE(P-18:0/20:4/18:0)	NAPE4*	PLNEG	1019.81	9.2878	2.84192e-05	-0.159476	6.17106e-05	3		[M+1-H]-
rs3752246	G (C)	NAPE(O-18:1/20:4/18:1) and/or NAPE(P-18:0/20:4/18:1)	NAPE5*	PLNEG	1015.79	9.0037	5.47756e-05	-0.153453	6.17106e-05	3		[M+1-H]-
rs12151021	A (G)	PA(O-18:1/20:4) and/or PA(P-18:0/20:4)	PA*	PLNEG	707.501	6.2293	3.34139e-06	-0.145526	6.50625e-05	3		[M-H]-
rs3752246	G (C)	PA(O-18:1/20:4) and/or PA(P-18:0/20:4)	PA*	PLNEG	707.501	6.2293	5.03145e-06	-0.172666	6.17106e-05	3		[M-H]-
rs3752246	G (C)	Unknown1	Unknown1	PLNEG	782.496	3.5812	9.76269e-06	-0.159561	6.17106e-05	-	-	-
rs111278892	G (C)	SHexCer(d18:2/22:0)	SHexCer(d18:2/22:0)	PLNEG	860.592	6.2116	5.77828e-07	-0.199606	5.95523e-05	3		[M-H]-
rs12151021	A (G)	SHexCer(d18:2/22:0)	SHexCer(d18:2/22:0)	PLNEG	860.592	6.2116	3.25671e-06	-0.14025	6.50625e-05	3		[M-H]-
rs111278892	G (C)	SHexCer(d18:2/22:0)	SHexCer(d18:2/22:0)	PLNEG	861.595	6.2138	2.13521e-07	-0.20634	5.95523e-05	3		[M+1-H]-
rs12151021	A (G)	SHexCer(d18:2/22:0)	SHexCer(d18:2/22:0)	PLNEG	861.595	6.2138	3.15948e-06	-0.13995	6.50625e-05	3		[M+1-H]-
rs3752231	T (C)	SHexCer(d18:2/22:0)	SHexCer(d18:2/22:0)	PLNEG	861.595	6.2138	4.7177e-05	-0.129484	6.66315e-05	3		[M+1-H]-
rs8100672	T (C)	SHexCer(d18:2/22:0)	SHexCer(d18:2/22:0)	PLNEG	861.595	6.2138	5.47791e-05	-0.134901	6.08623e-05	3		[M+1-H]-
rs3752246	G (C)	LacCer(d18:1/16:0)	LacCer(d18:1/16:0)	Metabolon LC/MS Pos Late	862.6250	2527 (Retention Index)	3.08e-08	-0.0316	6.1434e-05	-	CHEBI:72959	-
rs3752246	G (C)	LacCer(d18:1/24:1)	LacCer(d18:1/24:1)	Metabolon LC/MS Pos Late	972.735	3778 (Retention Index)	4.56018e-25	-0.069539	6.1434e-05	-	CHEBI:84765	-
rs75864702	A (T)	LacCer(d18:1/24:1)	LacCer(d18:1/24:1)	Metabolon LC/MS Pos Late	972.735	3778 (Retention Index)	7.23845e-07	-0.0251529	5.8649e-05	-	CHEBI:84765	-
rs4147910	G (A)	LacCer(d18:1/24:1)	LacCer(d18:1/24:1)	Metabolon LC/MS Pos Late	972.735	3778 (Retention Index)	9.38056e-07	-0.0419524	6.2878e-05	-	CHEBI:84765	-
rs4147909	C (T)	LacCer(d18:1/24:1)	LacCer(d18:1/24:1)	Metabolon LC/MS Pos Late	972.735	3778 (Retention Index)	5.94122e-08	-0.0312828	6.2423e-05	-	CHEBI:84765	-
rs3764642	G (A)	LacCer(d18:1/24:1)	LacCer(d18:1/24:1)	Metabolon LC/MS Pos Late	972.735	3778 (Retention Index)	4.28371e-05	-0.0209147	6.0908e-05	-	CHEBI:84765	-
rs12151021	A (G)	lactate	lactate	Metabolon LC/MS Neg	89.0244	681.6 (Retention Index)	2.8577e-06	0.0175786	6.5477e-05	-	CHEBI:24996	-
rs12151021	A (G)	cys-gly, oxidized	cys-gly, oxidized	Metabolon LC/MS Pos Early	355.074	2947 (Retention Index)	2.84891e-05	0.027239	6.5477e-05	-	CHEBI:133040	-
Metabolite Annotation: The pairs of numbers in brackets separated by colon are the carbon chain size followed by the number of double bonds (total number of carbons and double bonds in case it is not possible to discriminate the side chains). A “/” separates the different carbon side chains. An “and/or” indicates that the position of the double bonds is in the same side chain but not determined, …
Metabolite abbreviation: Some annotations are ambiguous in relation to the absolute identity of the metabolite as it is not possible to distinguish between the multiple ones presented using these methods. The symbols *# are used to emphasize that (*) 'O-' prefix (alkyl ether substituent) and 'P-' prefix (1Z-alkenyl ether substituent) and (#) the position of double bonds have not been determined. …
LC-MS platform: For the untargeted UPLC-MS platforms used P means plasma; H/L means HILIC/Lipid; POS/NEG means positive or negative ionisation modes. The Metabolon platforms are presented as in the Metabolon metadata, thus additionally Pos/Neg they can also be defined as early/late.
Significance threshold: Each SNP has its own multiple adjustment p-value threshold at metabolome-wide significant level obtained through a permutation approach, ranging from 5.38e-5 to 1.01e-4
For LacCer(d42:3) it was not possible to determine the individual fatty acid composition.
